# Ambient Air Pollution and Smell Function: Evidence from the National Geographic Smell Survey

**DOI:** 10.1101/2025.06.10.25329361

**Authors:** Vicente Ramirez, Sandie Ha, Valentina Parma, Pamela Dalton, Joel D. Mainland, Danielle R. Reed

## Abstract

**Background:** Olfactory sensory neurons are located outside the brain, allowing them to detect environmental chemicals. However, this comes at the cost of exposure to potential toxins, which may decrease olfactory function.

**Methods:** We sought to assess the association between olfactory function and air pollution, measured by the National Geographic Smell Survey and data from the Environmental Protection Agency. We examined the effects of air pollution exposure on perceived odor intensity and identification ability across 97,087 survey respondents assigned air pollution exposures at the zip code level.

**Results:** The results show that NO_2_, SO_2_, and O_3_ were associated with slight alterations in olfactory acuity, and these relationships differed by odor and the type of pollutant. Specifically, increases in annual mean concentration by a standard deviation of NO_2_ (OR=0.97; CI=0.96-0.97) and SO_2_ (OR=0.99; CI=0.98-1.00) were associated with reduced odor identification ability. Conversely, increases in O_3_ concentration were associated with a slight increase in olfactory ability (OR=1.01; CI=1.00-1.02).

**Conclusions:** Air quality is associated with olfactory health, underscoring the need to investigate the mechanisms driving pollution-induced impairment.
