## Supplemental File 2 for "Ambient Air Pollution and Smell Function: Evidence from the National Geographic Smell Survey"

### Sheet: Adjusted P BinomRegression
Pollutant	OR	pvalue	0.025	0.975	adjustedpvalue
PM	0.998878	0.750587	0.99199	1.00581	0.750587
SO2	0.989843	0.00383083	0.983017	0.996716	0.00638472
NO2	0.965584	3.23e-23	0.958929	0.972285	1.615e-22
O3	1.01094	0.00205625	1.00397	1.01796	0.00514062
Pb	1.00545	0.12342	0.99852	1.01244	0.154274

### Sheet: Full Models By Pollutant
Variable	Odds Ratio	pvalue	0.025	0.975	Pollutant
PM10	0.998878	0.750587	0.99199	1.00581	PM10
Age	0.993899	5.50683e-164	0.993462	0.994336	PM10
Sex (Female)	1.23617	2.49504e-190	1.21884	1.25375	PM10
Sex (Male)	1				PM10
Smoker	1.02381	0.00860348	1.006	1.04194	PM10
Non-Smoker	1				PM10
Amyl Acetate	1				PM10
Androstenone	0.325658	0	0.319281	0.332163	PM10
Eugenol	5.94008	0	5.80807	6.07509	PM10
Galaxolide	0.363667	0	0.356642	0.370832	PM10
Mercaptan	1.36216	9.17339e-234	1.33712	1.38767	PM10
Rose	6.11955	0	5.98268	6.25956	PM10
_cons	0.915113	1.29144e-26	0.900334	0.930136	PM10
var(_cons[Person])	0.286588		0.274393	0.299325	PM10
NO2	0.965584	3.22671e-23	0.958929	0.972285	NO2
Age	0.993937	4.27204e-162	0.993501	0.994374	NO2
Sex (Female)	1.23584	4.28089e-190	1.21852	1.2534	NO2
Sex (Male)	1	0	0	0	NO2
Smoker	1.02386	0.00842721	1.00606	1.04198	NO2
Non-Smoker	1	0	0	0	NO2
Amyl Acetate	1	0	0	0	NO2
Androstenone	0.325659	0	0.319282	0.332164	NO2
Eugenol	5.9401	0	5.80809	6.0751	NO2
Galaxolide	0.363668	0	0.356642	0.370833	NO2
Mercaptan	1.36216	9.17373e-234	1.33712	1.38767	NO2
Rose	6.11957	0	5.9827	6.25958	NO2
_cons	0.915251	1.52069e-26	0.900473	0.930271	NO2
var(_cons[Person])	0.28536	0	0.27318	0.298083	NO2
O3	1.01094	0.00205625	1.00397	1.01796	O3
Age	0.993888	1.50267e-164	0.993452	0.994325	O3
Sex (Female)	1.23622	1.79585e-190	1.21889	1.2538	O3
Sex (Male)	1	0	0	0	O3
Smoker	1.02393	0.00826442	1.00612	1.04206	O3
Non-Smoker	1	0	0	0	O3
Amyl Acetate	1	0	0	0	O3
Androstenone	0.325658	0	0.319281	0.332162	O3
Eugenol	5.94007	0	5.80806	6.07508	O3
Galaxolide	0.363667	0	0.356641	0.370831	O3
Mercaptan	1.36216	9.17207e-234	1.33712	1.38767	O3
Rose	6.11954	0	5.98267	6.25955	O3
_cons	0.91507	1.2095e-26	0.900292	0.930091	O3
var(_cons[Person])	0.286474	0	0.27428	0.29921	O3
SO2	0.989843	0.00383083	0.983017	0.996716	SO2
Age	0.993902	7.93129e-164	0.993466	0.994339	SO2
Sex (Female)	1.23595	4.4828e-190	1.21862	1.25353	SO2
Sex (Male)	1	0	0	0	SO2
Smoker	1.0243	0.00735232	1.00647	1.04243	SO2
Non-Smoker	1	0	0	0	SO2
Amyl Acetate	1	0	0	0	SO2
Androstenone	0.325658	0	0.319281	0.332163	SO2
Eugenol	5.94008	0	5.80807	6.07508	SO2
Galaxolide	0.363667	0	0.356642	0.370832	SO2
Mercaptan	1.36216	9.17412e-234	1.33712	1.38767	SO2
Rose	6.11955	0	5.98267	6.25955	SO2
_cons	0.915125	1.30638e-26	0.900345	0.930147	SO2
var(_cons[Person])	0.286484	0	0.27429	0.29922	SO2
Pb	1.00545	0.12342	0.99852	1.01244	Pb
Age	0.993894	2.95215e-164	0.993457	0.994331	Pb
Sex (Female)	1.23608	3.02975e-190	1.21875	1.25365	Pb
Sex (Male)	1	0	0	0	Pb
Smoker	1.02393	0.00828064	1.00611	1.04206	Pb
Non-Smoker	1	0	0	0	Pb
Amyl Acetate	1	0	0	0	Pb
Androstenone	0.325658	0	0.319281	0.332163	Pb
Eugenol	5.94008	0	5.80807	6.07508	Pb
Galaxolide	0.363667	0	0.356641	0.370832	Pb
Mercaptan	1.36216	9.17307e-234	1.33712	1.38767	Pb
Rose	6.11955	0	5.98267	6.25955	Pb
_cons	0.915134	1.32689e-26	0.900355	0.930157	Pb
var(_cons[Person])	0.286561	0	0.274366	0.299298	Pb
