## Supplemental File 3 for "Ambient Air Pollution and Smell Function: Evidence from the National Geographic Smell Survey"

### Sheet: Adjusted_BinaryLogsitic_Identif
Odds Ratio	0.025	0.975	Pvalue	Variable	Odor	adjustedPvalue
0.969321	0.957185	0.98161	1.25002e-06	PM10	amyl acetate	7.50011e-06
0.991095	0.977071	1.00531	0.218479	PM10	androstenone	0.284972
0.999811	0.982386	1.01756	0.983154	PM10	eugenol	0.983154
1.02341	1.00913	1.03789	0.00125079	PM10	galaxolide	0.0044311
1.01146	0.998625	1.02447	0.0803513	PM10	mercaptans	0.133919
1.00839	0.990564	1.02656	0.358692	PM10	rose	0.448365
1.00063	0.988109	1.01331	0.921798	SO2	amyl acetate	0.953584
1.0144	1.00006	1.02895	0.0489701	SO2	androstenone	0.0979402
0.897483	0.881854	0.913386	1.54959e-33	SO2	eugenol	2.32439e-32
0.980836	0.967122	0.994741	0.00706343	SO2	galaxolide	0.0176586
1.01222	0.99938	1.02523	0.0622219	SO2	mercaptans	0.109803
1.00728	0.989483	1.02541	0.42519	SO2	rose	0.510228
0.928426	0.916779	0.940214	8.93546e-31	NO2	amyl acetate	8.93546e-30
0.987651	0.973656	1.00183	0.0877331	NO2	androstenone	0.138526
0.881032	0.865976	0.89637	5.70831e-47	NO2	eugenol	1.71249e-45
0.977158	0.963458	0.991036	0.00132933	NO2	galaxolide	0.0044311
1.01538	1.00249	1.02844	0.0192499	NO2	mercaptans	0.0412498
1.00345	0.985718	1.02153	0.705508	NO2	rose	0.755901
0.984094	0.971777	0.996565	0.0125845	O3	amyl acetate	0.0290411
1.02722	1.01271	1.04194	0.000215214	O3	androstenone	0.00107607
0.974686	0.957731	0.991953	0.00419994	O3	eugenol	0.0114544
1.03973	1.02522	1.05444	5.54719e-08	O3	galaxolide	4.1604e-07
1.02174	1.00876	1.03488	0.000973255	O3	mercaptans	0.00417109
1.00686	0.989059	1.02501	0.452547	O3	rose	0.52217
1.01216	0.999498	1.025	0.0599023	Pb	amyl acetate	0.109803
0.990692	0.976579	1.00493	0.200268	Pb	androstenone	0.273092
0.988076	0.971104	1.0055	0.176709	Pb	eugenol	0.252442
1.00374	0.98971	1.01791	0.602373	Pb	galaxolide	0.669304
1.0094	0.996585	1.02241	0.151563	Pb	mercaptans	0.227345
1.02711	1.00866	1.04608	0.0039931	Pb	rose	0.0114544

### Sheet: PM10 Full Model
Odds Ratio	0.025	0.975	Pvalue	Variable	Odor
1.0004	0.979702	1.02154	0.970014	(Intercept)	Amyl Acetate
1.05901	1.03216	1.08657	1.21625e-05	Sex (Female)	Amyl Acetate
0.995483	0.994687	0.99628	1.3994e-28	Age	Amyl Acetate
1.02668	0.994405	1.06002	0.106187	Smoker	Amyl Acetate
0.969321	0.957185	0.98161	1.25002e-06	PM10	Amyl Acetate
0.317051	0.309424	0.324836	0	(Intercept)	Androstenone
1.21328	1.17823	1.24943	3.59972e-38	Sex (Female)	Androstenone
1.00319	1.00229	1.0041	4.61654e-12	Age	Androstenone
1.10245	1.06377	1.14242	8.31159e-08	Smoker	Androstenone
0.991095	0.977071	1.00531	0.218479	PM10	Androstenone
4.55441	4.43169	4.6812	0	(Intercept)	Eugenol
1.4354	1.38566	1.48691	8.76967e-90	SEX (Female)	Eugenol
0.998483	0.997375	0.999594	0.00740184	Age	Eugenol
1.00294	0.959477	1.04865	0.897133	Smoker	Eugenol
0.999811	0.982386	1.01756	0.983154	PM10	Eugenol
0.258598	0.252071	0.265265	0	(Intercept)	Galaxolide
1.86829	1.81355	1.9248	0	Sex (Female)	Galaxolide
0.990036	0.989135	0.990937	4.15097e-103	Age	Galaxolide
1.26212	1.21875	1.30693	5.3742e-39	Smoker	Galaxolide
1.02341	1.00913	1.03789	0.00125079	PM10	Galaxolide
1.47725	1.44618	1.50902	3.49668e-283	(Intercept)	Mercaptans
0.962823	0.938049	0.988242	0.0043843	Sex (Female)	Mercaptans
0.995429	0.994623	0.996236	1.57043e-28	Age	Mercaptans
0.818839	0.792961	0.845574	3.27442e-34	Smoker	Mercaptans
1.01146	0.998625	1.02447	0.0803513	PM10	Mercaptans
5.54105	5.38174	5.70608	0	(Intercept)	Rose
1.15022	1.1094	1.1925	3.06804e-14	Sex (Female)	Rose
0.978015	0.976927	0.979104	0	Age	Rose
0.994143	0.950516	1.04006	0.798137	Smoker	Rose
1.00839	0.990564	1.02656	0.358692	PM10	Rose

### Sheet: O3 Full Model
Odds Ratio	0.025	0.975	Pvalue	Variable	Odor
1.00093	0.980218	1.02207	0.930896	(Intercept)	Amyl Acetate
1.0578	1.03098	1.08532	1.8e-05	Sex (Female)	Amyl Acetate
0.995475	0.994679	0.996272	1.11e-28	Age	Amyl Acetate
1.0275	0.9952	1.06085	0.0959969	Smoker	Amyl Acetate
0.984094	0.971777	0.996565	0.0125845	O3	Amyl Acetate
0.316987	0.309361	0.324771	0	(Intercept)	Androstenone
1.2132	1.17815	1.24933	3.8e-38	Sex (Female)	Androstenone
1.00316	1.00225	1.00406	7.44e-12	Age	Androstenone
1.10301	1.06431	1.143	7.12e-08	Smoker	Androstenone
1.02722	1.01271	1.04194	0.000215	O3	Androstenone
4.55606	4.43328	4.68291	0	(Intercept)	Eugenol
1.43517	1.38545	1.48667	1.01e-89	Sex (Female)	Eugenol
0.998506	0.997398	0.999617	0.00835189	Age	Eugenol
1.00273	0.959284	1.04844	0.904167	Smoker	Eugenol
0.974686	0.957731	0.991953	0.00419994	O3	Eugenol
0.258384	0.25186	0.265047	0	(Intercept)	Galaxolide
1.87044	1.81563	1.92701	0	Sex (Female)	Galaxolide
0.990017	0.989115	0.990918	1.81e-103	Age	Galaxolide
1.26173	1.21837	1.30653	6.76e-39	Smoker	Galaxolide
1.03973	1.02522	1.05444	5.55e-08	O3	Galaxolide
1.47688	1.44582	1.50864	7.97e-283	(Intercept)	Mercaptans
0.963333	0.938548	0.988763	0.00496146	Sex (Female)	Mercaptans
0.995418	0.994612	0.996225	1.18e-28	Age	Mercaptans
0.818684	0.792812	0.845414	2.83e-34	Smoker	Mercaptans
1.02174	1.00876	1.03488	0.000973	O3	Mercaptans
5.54005	5.38078	5.70502	0	(Intercept)	Rose
1.15062	1.10979	1.19291	2.63e-14	Sex (Female)	Rose
0.978017	0.976929	0.979106	0	Age	Rose
0.993954	0.950337	1.03986	0.791718	Smoker	Rose
1.00686	0.989059	1.02501	0.452547	O3	Rose

### Sheet: SO2 Full Model
Odds Ratio	0.025	0.975	Pvalue	Variable	Odor
1.00083	0.980127	1.02197	0.937872	(Intercept)	Amyl Acetate
1.05793	1.0311	1.08545	1.72821e-05	Sex (Female)	Amyl Acetate
0.995461	0.994665	0.996257	7.39654e-29	Age	Amyl Acetate
1.0276	0.995293	1.06096	0.0948506	Smoker	Amyl Acetate
1.00063	0.988109	1.01331	0.921798	SO2	Amyl Acetate
0.31708	0.309453	0.324866	0	(Intercept)	Androstenone
1.21318	1.17813	1.24931	3.83326e-38	Sex (Female)	Androstenone
1.00318	1.00227	1.00408	5.63877e-12	Age	Androstenone
1.10208	1.06341	1.14204	9.23206e-08	Smoker	Androstenone
1.0144	1.00006	1.02895	0.0489701	SO2	Androstenone
4.5711	4.4477	4.69859	0	(Intercept)	Eugenol
1.43414	1.38442	1.48564	3.04128e-89	Sex (Female)	Eugenol
0.998537	0.99743	0.999648	0.00978739	Age	Eugenol
1.00778	0.964074	1.05376	0.732714	Smoker	Eugenol
0.897483	0.881854	0.913386	1.54959e-33	SO2	Eugenol
0.258531	0.252005	0.265196	0	(Intercept)	Galaxolide
1.86913	1.81437	1.92566	0	Sex (Female)	Galaxolide
0.990057	0.989156	0.990959	1.21674e-102	Age	Galaxolide
1.26225	1.21888	1.30707	5.0218e-39	Smoker	Galaxolide
0.980836	0.967122	0.994741	0.00706343	SO2	Galaxolide
1.47702	1.44596	1.50879	5.47953e-283	(Intercept)	Mercaptans
0.963342	0.938558	0.988773	0.00497233	Sex (Female)	Mercaptans
0.995432	0.994626	0.996239	1.70737e-28	Age	Mercaptans
0.818131	0.792274	0.844847	1.73704e-34	Smoker	Mercaptans
1.01222	0.99938	1.02523	0.0622219	SO2	Mercaptans
5.54026	5.38098	5.70524	0	(Intercept)	Rose
1.15068	1.10985	1.19297	2.57823e-14	Sex (Female)	Rose
0.978018	0.97693	0.979107	0	Age	Rose
0.993639	0.950031	1.03954	0.78113	Smoker	Rose
1.00728	0.989483	1.02541	0.42519	SO2	Rose

### Sheet: Pb Full Model
Odds Ratio	0.025	0.975	Pvalue	Variable	Odor
1.00085	0.980143	1.02199	0.936653	(Intercept)	Amyl Acetate
1.05783	1.031	1.08535	1.78612e-05	Sex (Female)	Amyl Acetate
0.995452	0.994655	0.996248	5.77378e-29	Age	Amyl Acetate
1.02781	0.995506	1.06118	0.0922988	Smoker	Amyl Acetate
1.01216	0.999498	1.025	0.0599023	Pb	Amyl Acetate
0.317086	0.309459	0.324872	0	(Intercept)	Androstenone
1.21301	1.17797	1.24914	4.28333e-38	Sex (Female)	Androstenone
1.00319	1.00229	1.0041	4.58567e-12	Age	Androstenone
1.10259	1.0639	1.14256	7.99394e-08	Smoker	Androstenone
0.990692	0.976579	1.00493	0.200268	Pb	Androstenone
4.55455	4.43182	4.68134	0	(Intercept)	Eugenol
1.43553	1.38579	1.48703	7.56096e-90	Sex (Female)	Eugenol
0.998492	0.997384	0.999603	0.0077619	Age	Eugenol
1.00277	0.959324	1.04848	0.902773	Smoker	Eugenol
0.988076	0.971104	1.0055	0.176709	Pb	Eugenol
0.258562	0.252035	0.265227	0	(Intercept)	Galaxolide
1.86951	1.81474	1.92605	0	Sex (Female)	Galaxolide
0.99005	0.989149	0.990951	8.26866e-103	Age	Galaxolide
1.26125	1.21791	1.30602	8.75829e-39	Smoker	Galaxolide
1.00374	0.98971	1.01791	0.602373	Pb	Galaxolide
1.47703	1.44597	1.5088	5.37459e-283	(Intercept)	Mercaptans
0.963116	0.938338	0.98854	0.00470492	Sex (Female)	Mercaptans
0.995431	0.994624	0.996238	1.62946e-28	Age	Mercaptans
0.818679	0.792808	0.845408	2.80666e-34	Smoker	Mercaptans
1.0094	0.996585	1.02241	0.151563	Pb	Mercaptans
5.54186	5.38252	5.70691	0	(Intercept)	Rose
1.15031	1.10949	1.19259	2.95718e-14	Sex (Female)	Rose
0.977999	0.976911	0.979089	0	Age	Rose
0.994307	0.950673	1.04024	0.803692	Smoker	Rose
1.02711	1.00866	1.04608	0.0039931	Pb	Rose

### Sheet: NO2 Full Model
Odds Ratio	0.025	0.975	Pvalue	Variable	Odor
1.0011	0.980377	1.02226	0.917829	(Intercept)	Amyl Acetate
1.05749	1.03066	1.08502	2.01633e-05	Sex (Female)	Amyl Acetate
0.995537	0.994741	0.996335	6.66734e-28	Age	Amyl Acetate
0.928426	0.916779	0.940214	8.93546e-31	Smoker	Amyl Acetate
1.02771	0.99538	1.06109	0.0937656	NO2	Amyl Acetate
0.317099	0.309472	0.324885	0	(Intercept)	Androstenone
1.21283	1.1778	1.24896	4.86605e-38	Sex (Female)	Androstenone
1.0032	1.00229	1.0041	4.16333e-12	Age	Androstenone
0.987651	0.973656	1.00183	0.0877331	Smoker	Androstenone
1.10276	1.06407	1.14274	7.62254e-08	NO2	Androstenone
4.58021	4.45647	4.70805	0	(Intercept)	Eugenol
1.4355	1.38572	1.48707	1.19842e-89	Sex (Female)	Eugenol
0.998627	0.997518	0.999739	0.0154688	Age	Eugenol
0.881032	0.865976	0.89637	5.70831e-47	Smoker	Eugenol
1.00261	0.959128	1.04836	0.908391	NO2	Eugenol
0.258545	0.252018	0.26521	0	(Intercept)	Galaxolide
1.86938	1.81462	1.92592	0	Sex (Female)	Galaxolide
0.990077	0.989176	0.990978	3.12758e-102	Age	Galaxolide
0.977158	0.963458	0.991036	0.00132933	Smoker	Galaxolide
1.26123	1.21789	1.306	8.91032e-39	NO2	Galaxolide
1.47695	1.44589	1.50871	6.638e-283	(Intercept)	Mercaptans
0.963275	0.938493	0.988704	0.00489185	Sex (Female)	Mercaptans
0.995421	0.994614	0.996228	1.26166e-28	Age	Mercaptans
1.01538	1.00249	1.02844	0.0192499	Smoker	Mercaptans
0.81855	0.792683	0.845275	2.4948e-34	NO2	Mercaptans
5.54011	5.38083	5.70508	0	(Intercept)	Rose
1.15059	1.10976	1.19287	2.66723e-14	Sex (Female)	Rose
0.97802	0.976932	0.979109	0	Age	Rose
1.00345	0.985718	1.02153	0.705508	Smoker	Rose
0.993916	0.950301	1.03982	0.790453	NO2	Rose
